# Gene copy number variation in pediatric mental illness in a general population

**DOI:** 10.1101/2022.09.12.22279764

**Authors:** Mehdi Zarrei, Christie L. Burton, Worrawat Engchuan, Edward J Higginbotham, John Wei, Sabah Shaikh, Nicole M. Roslin, Jeffrey R. MacDonald, Giovanna Pellecchia, Thomas Nalpathamkalam, Sylvia Lamoureux, Roozbeh Manshaei, Jennifer Howe, Brett Trost, Bhooma Thiruvahindrapuram, Christian R. Marshall, Ryan K.C. Yuen, Richard F. Wintle, Lisa J Strug, Dimitri J. Stavropoulos, Jacob A.S. Vorstman, Paul Arnold, Daniele Merico, Marc Woodbury-Smith, Jennifer Crosbie, Russell Schachar, Stephen W. Scherer

**Author notes:** Correspondence: Stephen W. Scherer. These authors contributed equally (Mehdi Zarrei, Christie L. Burton, Worrawat Engchuan). These authors share senior authorship (Jennifer Crosbie, Russell Schachar, Stephen W. Scherer).

## Abstract

We assessed the relationship of gene copy number variation (CNV) in mental health/neurodevelopmental traits and diagnoses, physical health, and cognitive biomarkers in a community sample of 7,100 unrelated European, and East Asian children and youth (Spit for Science). Diagnoses of mental health disorders were found in 17.5% of participants and 27.6% scored in the highest 10% on either or both ADHD and OCD trait measures. Clinically relevant CNVs were present in 3.9% of participants and were associated with elevated scores on a continuous measure of ADHD (*p*=5.0×10^−3^), on a cognitive biomarker of mental health (response inhibition (*p*=1.0×10^−2^)), and on prevalence of mental disorders (*p*=1.9×10^−6^, odds ratio: 3.09). With a rise of mental illness, our data establishes a baseline for delineating genetic contributors in paediatric-onset conditions.
