## Supplemental Table S1 for "Gene copy number variation in pediatric mental illness in a general population"

### Sheet: Summary
Supplementary S1 - A selection of publications on clinically relevant CNVs/ associations in mental health illnesses
Mental illness	CNV findings	Reference(s)	Note
Obsessive compulsive disorder (OCD)	de novo rate: 2.3%; recurrent (e.g. 15q11.2-q13.1 duplication, 16013.11 duplication, 17p12 deletion) and non-recurrent CNVs (e.g. deletions impacting NLGN1, DPP6, NRXN1, ASTN2, DLGAP2, BTBD9 and duplications impacting DLGAP1 and PTPRD) were reported. Clinically relevant variants were found in 5.6% of cases (Zarrei et al, 2019)	Gazzellone et al, 2016- J Neurodev Disord (PMID:27777633) McGrath et al, 2014- J AM Acad Child Adolesc Psychiatry (PMID:25062598) Grunblatt et al, 2017-BMC Medical Genomics (PMID:29179725) Zarrei et al, 2019- npj Genomic Medicine (PMID: 31602316)
Attention-deficit hyperactivity disorder (ADHD)	de novo rate: 1.7-4.8%; recurrent (e.g. 1q21.1 distal duplication, 16p11.2 proximal duplication, 16p11.2 proximal deletion, 2q37.3 deletion, 15q11-q13 duplication, 17q12 deletion, 22q11.21 deletion) and non-recurrent CNVs (e.g. DLGAP2 deletion, GRID2 deletion, NDUFV1 duplication, GNG13 duplication, AMN1 duplication) were reported.	Sanchez et al. 2022-JAMA Psychiatry (PMID:34817560) Harich et al. 2020- Am J Psychiatry (PMID:32600152) Gudmundsson et al, 2019- Transl Psychiatry (PMID:31624239) Malhotra et al, 2011- Neuron (PMID: 22196331) Kirov et al, 2012- Mol Psychiatry (PMID:22083728) Zarrei et al, 2019- npj Genomic Medicine (PMID:31602316)
Bipolar disorder	de novo rate: 3.3-4.3%; recurrent (e.g. 22q11.21 duplication, 16p12.1 deletion, 2q11.2 deletion) and non-recurrent CNVs impacting ARID1B, ASTN2, DLG2, MACROD2, NRXN1 were reported	Sanchez et al, 2022-JAMA Psychiatry (PMID:34817560) Kushima et al, 2022 - Biol Psychiatry (PMID:35667888) Green et al, 2016- Mol Psychiatry (PMID:25560756) Georgieva et al. 2014 - Hum Mol Genet (PMID:25055870) Malhotra et al, 2011- Neuron(PMID:22196331) Noor et al, 2014- Am J Med Genet B (PMID:24700553)
Schizophrenia	de novo rate: 4.5-5.1%; recurrent (e.g. 1q21.1 deletion, 16p11.2 deletion, 22q11.21 deletion, 15q11.2-q13.1 duplication, 7q11.23 duplication) and non-recurrent CNVs impacting genes such as ASTN2, DLG2, DLGAP2, DPP6, FOXP2, GRID2, NRXN1 were reported	Sanchez et al. 2022-JAMA Psychiatry (PMID:34817560) Kushima et al, 2022 - Biol Psychiatry (PMID:35667888) Marshall et al, 2017- Nat Genet (PMID:27869829) Rees et al, 2016- JAMA Psychiatry (PMID:27602560) Georgieva et al. 2014 - Hum Mol Genet (PMID:25055870) Kirov et al, 2012- Mol Psychiatry (PMID: 22083728) Malhotra et al, 2011- Neuron (PMID: 22196331)
Epilepsy	de novo rate: 5.0%; recurrent (e.g 1q21.1 deletion, 1q21.1 duplication, 16p11.2 deletion, 22q11.21 deletion, 22q11.21 duplication) and non-recurrent CNVs impacting genes such as MEF2C, KCNQ2, CHD2 were reported	Coppola et al. 2019 - Epilepsia (PMID:30866059) Monlong et al. 2018 - PLoS Genet (PMID:29649218) Olson et al, 2014- Ann Neurol (PMID:24811917)
Developmental Coordination Disorder	Non-recurrent CNVssuch as deletions on RBFOX1, CNTN4, CTNNA3 and duplications on SHANK3, PTPRN2 werereported. Recurrent CNVs (e.g 16p11.2 duplication and 22q11.2 distal deletion) were also found.	Mosca et al, 2016 - J Med Genet (PMID:27489308)
Depression/depressive disorder	In an analysis of 53 CNVs associated with neurodevelopmental disorders in UK Biobank study sample(n=488,366 individuals), Kendal et al found a strong association between neurodevelopmental disorders CNVs, recurrent CNVs, and self-reported depression. Examples of such CNVs are 2q11.2 deletion, 16p11.2 distal deletion, 17q11.2 deletion, and 22q11.21 duplication. Martin et al also found recurrent CN…	Kendall et al. 2019-JAMA Psychiatry (PMID:30994872) Martin et al, 2020- JAMA Psychiatry (PMID:32697297)
Autism spectrum disorder (ASD)	de novo rate: 4.7-7.1%; Many studies on the CNV on autism are published, a few are listed here. There are many well-established deletions and duplications in patients diagnosed with autism. Example of recurretn CNVs are deletions and duplications in loci 1q21.1, 16p11.2, 17q12, 17p12, 22q11.21. Example of non-recurrent CNVs are: NRXN1, NRXN3, AUTS2, ASTN2, RAB39B, MEF2C, SHANK1, PTCHD1-AS.	Sanchez et al. 2022-JAMA Psychiatry (PMID:34817560) Kushima et al, 2022- Biol Psychiatry (PMID:35667888) Chawner et al, 2021-Am J Psychiatry (PMID:33384013) Werling et al, 2020- J Neural Transmission (PMID:31838600) Zarrei et al, 2019- npj Genomic Medicine (PMID:31602316) Werling et al, 2018- Nature Genetics (PMID:29700473) Yuen et al, 2017- Nat Neurosci (PMID:28263302) Turnet et al, 2017- Cell (…
Aggression	Recurrent CNVs e.g. 16p12.2 deletion, 1q21.1 deletion and non-recurrent deletions and duplications impacting brain expressed genes, e.g. RBFOX1, RAB39B, DLG2, CHD7, NRXN1, MBD5, ARID1B, DPP6 were found in cases with aggressive behaviors.	Vevera et al, 2019- Genes Brain Behav (PMID:30411505) Vu et al, 2011- Am J Med Genet B (PMID:21812102)
Substance use disorder/alcohol dependence/opioid dependence	Associations between alcohol dependence and CNVs has been reported. For example, Sulovari et al found such association 5q21.3 deletion, 16p11.2 duplication and 22q11.21 duplication. Ulloa et al also reported such associations between alcohol dependency and CNVs impacting genes such as LINGO2, CES1, and CES1P1. Li et al aslo found associations between opioid dependence and common/rare CNVs.	Sulovari et al, 2017- J Pharmacogenomics (PMID:28696413) Ulloa et al, 2014- Alcohol Clin Exp Res (PMID:24512105) Li et al, 2014- Neuropsychopharmacology (PMID:25345593)	associations
Post-traumatic stress disorder (PTSD)	No CNV associated with PTSD was so far found	Smoller, 2015 - Neuropsychopharmacology (PMID:26321314)
