## Supplemental Table S6 for "Gene copy number variation in pediatric mental illness in a general population"

### Sheet: Sheet2
Cohort name	Number of subjects*	Age of participants	Outcome measures	Proportion with neurodevelopmental or neuropsychiatric disorders	Clinically relevant CNV definition	Proportion with clinically relevant CNVs	Data access
Spit for Science (this study)	7100	Range: 4-19 years; mean: 10.7 years	Neurodevelopmental and neuropsychiatric disorders (ADHD, OCD, ASD, tics, anxiety, learning disorder/problem, eating disorer, mood disorder, schizophrenia/bipolar disorder, language disorder, motor delay/disability, developmental delay, velocardiofacial syndrome, intellectual disability) and traits (ADHD, OCD, and anxiety); cognitive traits (response inhibition)	1,232/7,050 (17.48%)	A set of clinically relevant CNVs were defined as i) clinically significant CNVs, and ii) susceptibility CNVs. i) Clinically significant CNVs included aneuploidies, recurrent CNVs at known genomic disorder loci (including DECIPHER syndrome loci and ClinGen recurrent regions), non-recurrent CNVs greater than 3Mb in size, and deletions impacting genes associated with neurodevelopmental and/or neuro…	85/7,100 (1.2%) carry at least one clinically significant CNV; ii) 194/7,100 (2.7%) carry at least one susceptibility CNV; 279/7,100 (3.9%) carry at least one clinically relevant CNV	CNV data available in dbVar (accession number pending; currently being submitted).
							Raw data availability: Genotypes are available in EGA (accession number pending; currently being submitted)
BioMe Biobank from Mount Sinai Health System, New York	24877	Range: children + adults mean:50.5	Samples were genotyped on Illumina Global Screening Array. A wide range of neurodevelopmental, neuropsychiatric and medical history of participants were measured. This included ASD, intellectual disability, congenital disorders, epilepsy, seizure, bipolar disorder, major depressive diorder, schizophrenia, etc.	Not provided	A set of well defined genomic disorders were used for subsetting clinically relevant CNVs. This list included 21 loci where the authors investigated both deletions and reciprocal duplications. Of non-recurrent CNVs, only those impacting NRXN1 were analyzed.	627/24,877 (2.5%) had clinically relevant NDD CNVs	CNV data not provided.
PMID: 35080590
							Raw data availability: Information on application for access to BioMe data and resources available here: https://icahn.mssm.edu/research/ipm/programs/biome-biobank/researcher-faqs. Note additional approval required (including standard regulations along with MSIP approval) for access to the Global Screening Array data.
Avon longitudinal study of parents and children (ALSPAC)	6807	Assessed at various ages up to age 18	Psychiatric traits and diagnoses (psychotic experiences, anxiety and depression, ASDs and ASD traits, ADHD and ADHD traits, inhibition and impulse control, attention); neurocognitive traits (memory, social cognition, IQ)	Not provided	Defined a set of 12 schizophrenia associated CNVs (PMID: 27773354), which included CNVs at 11 recurrent genomic disorder regions (e.g. 15q11-q13 duplications, 3q29 deletions, 1q21.1 deletions and duplications), and deletions impacting at least one exon of NRXN1	1.25% carry at least one of the 12 schizophrenia-associated CNVs	CNV data: Not provided.
PMID: 29687944
							Raw data availability: Application for access to data and associated fees available at http://www.bris.ac.uk/alspac/researchers/data-access/data-dictionary/.
UK Biobank	151659	Range: 40-69 years	Performance on cognitive tests; educational attainment; occupational attainment	Not provided	Defined a set of 93 CNVs by taking the union of a published list of NAHR-mediated genomic disorders (PMID: 23657883) and a published list of dosage sensitive CNV regions (PMID: 25217958); next, the authors defined a subset of 53 CNVs that have been statistically associated with neurodevelopmental phenotypes (PMID: 25217958); this subset included 12 schizophrenia-associated CNVs (e.g. 1q21.1 delet…	3.8% carry at least one of the 93 CNVs; 1.12% carry at least one of the 53 statistically-associated neurodevelopmental CNVs	CNV data: Not provided.
PMID: 27773354
							Raw data availability: The genetic and phenotype datasets generated by UK Biobank analysed during the current study are available via the UK Biobank data access process (see http://www.ukbiobank.ac.uk/register-apply/).
UK Biobank	331522	Range: 40-69 years	57 continouos traits	Not provided	A genome wide association between the copy number of CNV-proxy probes and 57 continouos traits were performed	Clinically relevant variants were not prioritized.	CNV data: Not provided. Summary statistics and probe level CNV info available here (https://data.mendeley.com/datasets/z54dc3b6jz/1)
PMID: 35240056
							Raw data availability: The genetic and phenotype datasets generated by UK Biobank analysed during the current study are available via the UK Biobank data access process (see http://www.ukbiobank.ac.uk/register-apply/).
Estonian Genome Center, the University of Tartu, Cohort (EGCUT)	8870	Mean: 47.8 years	Educational attainment; intellectual disability	114/6819 (1.7%) with intellectual disability in the EGCUT discovery cohort	Defined a set of 57 CNVs using the autosomal genomic disorders listed in DECIPHER (e.g. 7q11.23 deletions and duplications, 22q11.21 deletions and duplications, 1q21.1 TAR syndrome region deletions)	45/6,819 (0.7%) in the EGCUT discovery cohort carry at least on clinically relevant CNV	CNV data: Selected DECIPHER CNVs in eTable 1; CNVs ≥ 250 kb with carrier frequency of ≤0.05% in eTable 7 of the supplement
PMID: 26010633
							Raw data availability: Application for access to data and samples available through the Estonian Biobank, (https://genomics.ut.ee/en/content/estonian-biobank)
The Child and Adolescent Twin Study in Sweden (CATSS)	12982	Assessed at ages 9 and 12 years	Neurodevelopmental problems (ADHD, ASD, motor problems, tic disorders, learning difficulties); anxiety; depression	3,258/12,982 (25.1%) with either a broadly defined or narrowly defined neurodevelopmental problem; 383/12,982 (3.0%) with anxiety or depression	Defined a set of 69 genomic loci where CNVs were previously implicated in ASD, ID, and/or schizophrenia (PMIDs:25217958, 27869829, 26402605). This set included recurrent genomic disorder loci (e.g. 22q11.21 deletions and duplications, 1q21.1 deletions and duplications, 3q29 deletions) and several ASD, ID, and/or schizophrenia associated genes (e.g. NRXN1 deletions, DMRT1 deletions, SHANK3 deletio…	Not provided	CNV data: Not provided.
PMID: 30307693
							Raw data availability: Not provided
Geisinger’s MyCode Community Health Initiative - DiscovEHR cohort	90595	Mean: 57 years	Neuropsychiatric disorder (NPD) diagnoses from electronic health record codes (intellectual disability, communication disorders, ASD, ADHD, specific learning disorder, motor disorders, other neurodevelopmental disorders, schizophrenia spectrum and other psychotic disorders, bipolar and related disorders, depressive disorders, anxiety disorders, OCD and related disorders, epilepsy, cerebral palsy)…	12,039/90,595 (13.3%) had a neuropsychiatric disorder (NPD) code on their electronic health record when excluding depression and anxiety; 49,588/90,595 (54.7%) had an NPD code when including depression and anxiety	Defined a set of 31 CNVs using CNV regions with a ClinGen dosage sensitivity score of 3 (e.g. 1q21.1 deletions and duplications, 16p11.2 deletions and duplications, 15q13.3 deletions, 15q24 deletions)	708/90,595 (0.8%) carry at least one clinically significant CNV	CNV data: Not provided.
PMID: 32697297
							Raw data availability: Not provided
The Norwegian Mother, Father, and Child Cohort Study (MoBa)	12,252 trios	Newborns (pregnant mothers recruited between 1999 to 2008)	CNV prevalence	Not provided	Defined a set of 26 recurrent microdeletions and duplications associated with NDDs and psychiatric traits (e.g. 1q21.1 deletions and duplications, 7q11.23 deletions and duplications, 16p11.2 proximal deletions and duplications)	0.48% carry a recurrent NDD CNV	CNV data: A list of 119 NDD CNVs is available in dbVar (accession nstd192) and Supplementary file 1.
PMID: 32778765
							Raw data availability: Application for access to data and associated fees available at https://www.fhi.no/en/studies/moba/for-forskere-artikler/research-and-data-access/
The Philadelphia Neurodevelopmental Cohort	9498	Youth aged 8 to 21 years	Cognition, psychopathology, and brain structure	Not provided	Not provided. Association of CNVs > 50kb with cognition, psychopathology, and neuroimaging were evaluated. But clinically relevant CNVs were not identified.	Not provided	CNV data: Not provided. Summary counts only for knonw loci n=37, suppl table 6.
PMID: 35544191
							Raw data availability: Not provided
* indicates the number of subjects that were included in the main analysis
